# Five-Domain Accelerometer-Derived Behavioral Exposome and Incident Cancer Risk in UK Biobank

**DOI:** 10.64898/2026.04.07.26350369

**Authors:** Maung Ni Chan Chin (Chengqin Ni), Javier Alejandro Berrio

## Abstract

**Background:** Accelerometer-derived behavioral phenotype captures multidimensional aspects of human behavior extending well beyond physical activity, encompassing light exposure, step counts, physical activity patterns, sleep, and circadian rhythms. Whether these five domains constitute a unified behavioral architecture underlying cancer risk and whether circadian organization and light exposure confer incremental predictive value beyond movement volume alone remains to be comprehensively established.

**Methods:** We conducted an accelerometer-wide association study (AWAS) encompassing the complete accelerometer-derived behavioral exposome across five behavioral domains in UK Biobank participants with valid wrist accelerometry data. Incident solid cancers were designated as the primary endpoint, with prespecified site-specific solid cancers and hematological malignancy as secondary outcomes. Cox proportional hazards models with age as the timescale were used. The minimal covariate set served as the primary reporting tier, followed by sensitivity analyses additionally adjusting for adiposity/metabolic factors, independent activity patterns, shift work history, and accelerometry measurement quality. Nominal statistical significance was defined as two-sided P < 0.05

**Results:** Among 89,080 participants, 6,598 incident solid cancer events were observed over a median follow-up of 8.39 years. In the minimally adjusted model, the pan-solid-tumor association atlas was dominated by signals from activity volume, inactivity fragmentation, and circadian rhythm. Higher overall acceleration (HR per SD: 0.91, 95% CI: 0.89-0.94) and higher daily step counts (HR: 0.93, 95% CI: 0.90-0.95) were independently associated with reduced solid cancer risk, while inactivity fragmentation metrics were consistently linked to higher risk. Notably, circadian rhythms, most prominently cosinor mesor (Midline Estimating Statistic of Rhythm under cosinor model), emerged as leading inverse risk signals, underscoring the independent contribution of circadian behavioral architecture. Site-specific analyses revealed pronounced heterogeneity across tumor sites. Lung cancer exhibited a robust inverse activity-risk gradient, while breast cancer showed reproducible associations with MVPA. Most strikingly, nocturnal light exposure demonstrated a tumor-site-specific association confined to pancreatic cancer, a signal absent across all other sites examined. Associations for uterine cancer were predominantly inactivity-related and substantially attenuated following adjustment for adiposity and metabolic factors.

**Conclusions:** Across five accelerometer-derived behavioral domains, solid cancers as a whole were most consistently associated with a high-movement, low-fragmentation, and circadian-coherent behavioral profile. While site-specific heterogeneity exists, the broad cancer risk landscape is dominated by movement volume, inactivity fragmentation, and circadian rhythmicity. Light exposure, although more localized in its contribution, demonstrates a potentially novel and specific association with pancreatic cancer risk. These findings support a five-domain behavioral exposome framework for cancer epidemiology and, importantly, position circadian rhythm integrity and nocturnal light exposure as critically understudied dimensions warranting dedicated mechanistic investigation.
