## Supplementary material for "Five-Domain Accelerometer-Derived Behavioral Exposome and Incident Cancer Risk in UK Biobank": Cross-cancer AWAS summary of completed outcomes

outcome	incident_n	minimal_cont_rows	minimal_nominal	minimal_tertile_rows	domain	top_exposure_label	top_exposure	top_hr_ci95	top_p	top_ptrend
All solid cancer	6598	224	169	672	Physical Activity	x0.5 of Inactivity Fragment Durations During Waking Time (Plain)	FRAG_x0.5_dur_IN_day_pla	1.08 [1.05;1.10]	5.05281715866138e-11	2.2488504149626e-6
Bladder cancer	156	224	70	672	Physical Activity	Standard Deviation of Inactivity Fragment Durations During Waking Time (Weighted)	FRAG_SD_dur_IN_day_wei	1.20 [1.09;1.32]	1.303692306826e-4	0.0081744767333217
Brain cancer	108	224	12	672	Physical Activity	Number of 60-90 Min Inactivity Bouts (Weighted)	Nbouts_day_IN_bts_60_90_wei	0.73 [0.59;0.89]	0.0024382342270741	0.0028784622926334
Breast cancer	1272	224	90	672	Physical Activity	Acceleration in 1-5 Min MVPA Bouts (Weighted)	ACC_day_MVPA_bts_1_5_mg_wei	0.87 [0.81;0.94]	2.443084050882e-4	1.219954931497e-4
Colorectal cancer	775	224	29	672	Physical Activity	Acceleration in 5-10 Min MVPA Bouts (Weighted)	ACC_day_MVPA_bts_5_10_mg_wei	0.87 [0.80;0.94]	0.0010949533221683	0.0688828463981544
Esophageal cancer	145	224	22	672	Physical Activity	Transition Probability Physical Inactivity to Activity During Sleep Period	FRAG_TP_IN2PA_spt	1.16 [1.08;1.26]	1.42138150225e-4	0.0013960405656791
Kidney cancer	198	224	74	672	Physical Activity	x0.5 of Inactivity Fragment Durations During Waking Time	FRAG_x0.5_dur_IN_day	1.12 [1.06;1.18]	2.13491007607571e-5	0.093273543469938
Leukemia	184	224	30	672	Physical Activity	Number of 10-20 Min Inactivity Bouts (Weighted)	Nbouts_day_IN_bts_10_20_wei	0.78 [0.67;0.92]	0.0020382143299277	0.0088071903726743
Liver cancer	81	224	112	672	Physical Activity	x0.5 of Inactivity Fragment Durations During Waking Time	FRAG_x0.5_dur_IN_day	1.14 [1.07;1.21]	1.78424829416195e-5	0.0080785313301022
Lung cancer	413	224	114	672	Physical Activity	Mean MVPA Fragment Duration During Waking Time (Plain)	FRAG_mean_dur_MVPA_day_pla	0.64 [0.56;0.73]	2.41100468143121e-10	3.76567499116068e-7
Lymphoma	345	224	21	672	Physical Activity	Number of Inactivity-to-MVPA Transitions During Waking Time (Plain)	FRAG_Nfrag_IN2MVPA_day_pla	0.82 [0.72;0.93]	0.0025599191919039	0.0569589974629063
Melanoma	439	224	29	672	Physical Activity	Number of Inactivity-to-Activity Transitions During Waking Time (Weighted)	FRAG_Nfrag_IN2PA_day_wei	0.87 [0.79;0.96]	0.0075709607591141	0.0287128028097325
Multiple myeloma	133	224	72	672	Physical Activity	Number of Activity-to-Inactivity Transitions During Waking Time	FRAG_Nfrag_PA2IN_day	0.77 [0.64;0.92]	0.0039337716704826	0.0155146687860035
Ovarian cancer	141	224	8	672	Sleep	Transition Probability Sleep to Wake During Sleep Period	FRAG_TP_sleep2wake_spt	0.79 [0.64;0.96]	0.0191458316379443	0.0445219817439528
Pancreatic cancer	196	224	55	672	Light	Night Light	night_light	1.17 [1.07;1.28]	3.129143211646e-4	0.0905972416299717
Prostate cancer	1792	224	35	672	Physical Activity	Number of 90-Min Inactivity Bouts (Plain)	Nbouts_day_IN_bts_90_pla	0.93 [0.89;0.98]	0.003769890587725	0.0062776671087028
Soft tissue cancer	57	224	15	672	Physical Activity	W0.5 of Activity Fragment Durations During Waking Time	FRAG_W0.5_dur_PA_day	1.76 [1.23;2.52]	0.0020351031804581	0.0121762269175631
Stomach cancer	83	224	5	672	Circadian Rhythm	Extended Cosinor Minimum	cosinorExt_minimum	1.43 [1.11;1.83]	0.0057949117184813	0.0148730608290271
Thyroid cancer	53	224	3	672	Circadian Rhythm	Activity Balance Index	ABI	1.45 [1.05;2.00]	0.0225118590814087	0.0274174916700109
Uterine cancer	202	224	142	672	Physical Activity	Total Inactivity Duration (Plain)	dur_day_total_IN_min_pla	1.41 [1.22;1.62]	1.81270518625049e-6	1.08965304582047e-5
